# Harnessing the power of polygenic risk scores to predict type 2 diabetes and its subtypes in a high-risk population of British Pakistanis and Bangladeshis in a routine healthcare setting

**DOI:** 10.1101/2021.07.12.21259837

**Authors:** Sam Hodgson, Qin Qin Huang, Neneh Sallah, Genes & Health Research Team, Chris J Griffiths, William G Newman, Richard C Trembath, Thomas Lumbers, Karoline Kuchenbaecker, David A. van Heel, Rohini Mathur, Hilary Martin, Sarah Finer

## Abstract

**Background:** Type 2 diabetes is highly prevalent in British Pakistanis and Bangladeshis (BPB). The Genes & Health (G&H) cohort offers means to explore genetic determinants of disease in BPBs.

**Methods:** We assessed whether common genetic loci associated with type 2 diabetes in European-ancestry individuals (EUR) replicate in G&H. We constructed a type 2 diabetes polygenic risk score (PRS) and combined it with a clinical risk instrument (QDiabetes) to build a novel, integrated risk tool (IRT). We compared IRT performance using net reclassification index (NRI) versus QDiabetes alone.We compared PRS distribution between type 2 diabetes subgroups identified by clinical features at diagnosis.

**Findings:** We replicated fewer loci in G&H (n = 76/338, 22%) than would be expected given power if all EUR-ascertained loci were transferable (n = 95, 28%) (p-value = 0.01). In 13,648 patients free from type 2 diabetes followed up for 10 years, NRI was 3.2% for IRT versus QDiabetes (95% confidence interval 2.0 - 4.4%). IRT performed best in reclassification of young adults deemed low risk by QDiabetes as high risk. PRS was independently associated with progression to type 2 diabetes after gestational diabetes (p = 0.028). Mean type 2 diabetes PRS differed between phenotypically-defined type 2 diabetes subgroups (p = 0.002).

**Interpretation:** The type 2 diabetes PRS has broad potential clinical application in BPB, improving identification of type 2 diabetes risk (especially in the young), and characterisation of subgroups at diagnosis.

**Funding:** Wellcome Trust, MRC, NIHR, and others.

**Research in Context:** *Evidence before this study:* People of south Asian origin are disproportionately affected by type 2 diabetes, yet are underrepresented in genetic studies assessing its causation. To date, there have been no published studies that systematically assess how type 2 diabetes genetic risk loci identified in European individuals can be transferred into south Asians, taking into account power and differences in linkage disequilibrium, nor has the clinical utility of a type 2 diabetes polygenic risk score (PRS) been evaluated in this ethnic group. For coronary artery disease, integration of PRS with clinical risk tools has been shown to enhance the prediction of incident disease, in multiple ancestral groups. For type 2 diabetes, whilst it is known from multiple studies of Europeans that PRS can enhance prediction of incident disease, no study has examined PRS performance when integrated with an existing clinical risk tool, although it has potentially significant clinical impact. The identification of type 2 diabetes subgroups at disease presentation has now been studied extensively, but the influence of polygenic risk in characterising these subgroups has not been tested. We examined prior evidence using multiple updated searches across MEDLINE, CINAHL, EMBASE, MEDRXIV and BIORXIV on 29/6/2021 with terms including “type 2 diabetes” and “polygenic risk scor$,” “genetic risk scor$”, “subgroup”, and “cluster” did not identify similar published work.

*Added value of this study:* In the first study to systematically assess the transferability of genetic loci associated with type 2 diabetes in European ancestry individuals into a British Pakistanis and Bangladeshis (BPBs), we find fewer transferable loci than would be expected, accounting for power. We also construct a type 2 diabetes PRS for BPBs and show that its integration with QDiabetes enhances 10-year prediction of incident type 2 diabetes, especially in individuals aged less than 40 years deemed low risk by QDiabetes alone, who tended to be free from comorbidities, and relatively slim. Additionally, we find the PRS is independently associated with progression from gestational diabetes mellitus to type 2 diabetes in BPBs, replicating previous findings in European individuals. We replicate previously-reported subgroups of type 2 diabetes in BPBs, including Mild Age-Related Diabetes, Mild Obesity-Related Diabetes, and Insulin-Resistant Diabetes, and show that PRS distribution differs between clinically-defined clusters. In a novel clustering approach integrating PRS with clinical features, we identify a previously unreported subgroup we name “Clinically Undifferentiated High Polygenic Susceptibility Diabetes”, and observe differences in rates of progression to micro- and macrovascular complications between subgroups.

*Implications of all the available evidence:* A single, low-cost genotyping array can now determine the polygenic risk of multiple diseases in parallel at any point in the life course. We build on existing genomic resources to build a type 2 diabetes PRS that can be used to predict incident disease in a specific ancestral group that is disproportionately affected by the condition. We show that a PRS, when integrated with an established and well-validated clinical risk algorithm, has significant potential clinical utility as both a means to better estimate individual disease risk, and to elucidate the influence of genetics on disease subgroups to aid future efforts to stratify care and treatment of the disease.
