## Supplementary tables 1-8 for "Harnessing the power of polygenic risk scores to predict type 2 diabetes and its subtypes in a high-risk population of British Pakistanis and Bangladeshis in a routine healthcare setting"

### Sheet: Table S1
Table S1: Clinical codes used to define conditions. Type 2 diabetes was defined as the presence of a clinical code for type 2 diabetes alongside the absence of a code signifying remission of type 2 diabetes, and absence of conditions causing secondary diabetes including cystic fibrosis, pancreatic disease, and pancreatic surgery. Individuals with clinical codes of type 1 diabetes or maturity-onse…
Clinical Condition	Genes and Health Data Dictionary Codes (Taken from Primary Care Data, NHS UK Read Coded Clinical Terms V2)	ICD10 Codes (Taken from Secondary Care data)
Type 1 Diabetes	Type1Diabetes_E_Code	E10*
Type 2 Diabetes	Type2Diabetes_E_Code	E11*
Gestational Diabetes Mellitus	DiabetesInPregnancy_E_Code	O244*
Secondary Diabetes	SecondaryDiabetes_E_Code	E08*
	OtherDiabetes_E_Code	E09*
	PancreaticDisease_E_Code	E13*
		R73*
"At risk" of Diabetes	DiabetesInPregnancy_E_Code	O244
	Prediabetes_E_Code
	AtRiskOfDiabetes_E_Code
	HbA1cInDiabetesRiskRange_L_Code
	FH_Diabetes_L_Code
Macrovascular Complications (Defined as myocardial infarction, stroke, heart failure, or peripheral vascular disease)	CoronaryArteryDisease_E_Code	I200
	CoronaryAngioplasty_E_Code	I201
	CABG_E_Code	I208
	MyocardialInfarction_E_Code	I209
	Angina_E_Code	I210
	TIA_E_Code	I211
	Stroke_E_Code	I212
	HeartFailure_E_Code	I213
	PeripheralVascularDisease_E_Code	I214
		I219
		I220
		I221
		I228
		I229
		I248
		I249
		I250
		I251
		I252
		I254
		I255
		I256
		I258
		I259
		I61*
		I63*
		I64X
		I678
		I679
		I691
		I693
		I694
		I698
		G458
		G459
		G46*
		I500
		I501
		I509
		I110
		I130
		I132
Microvascular Complications (Defined as nephropathy, neuropathy, retinopathy, or erectile dysfunction)	ChronicKidneyDisease_E_Code	G590
	Maculopathy.All.E_Code	G632
	RetinopathyExcludingMaculopathy_E_Code	E104
	RetinopathyIncludingMaculopathy_E_Code	E114
	DiabeticMaculopathy_E_Code	E124
	Neuropathy.All._E_Code	E134
	DiabeticPeripheralNeuropathy_E_Code	E144
	ErectileDysfunction_E_Code	E103
		E113
		E123
		E133
		E143
		H360
		I120
		I129
		I130
		I131
		I132
		I139
		N083
		N181
		N182
		N183
		N184
		N185
		N189
		N19X

### Sheet: Table S2
Table S2: Characteristics of individuals used to construct type 2 diabetes polygenic risk score (PRS) in Genes & Health. Individuals included in QDiabetes risk prediction analysis were not used to tune PRS to minimize risk of overfitting. Data are presented as mean (standard deviation) and group means compared with t-tests. Data are presented separately for individuals who have a diagnosis of typ…
	Non-cases (n = 4443)	Cases (n = 2249)	P value
Age	30.8 (3.9)	44.4 (11.3)	<0.001
% Female	75.2	49.9	<0.001
% Bangladeshi	67	66.7	0.88
BMI	27.1 (5.6)	28.3 (4.7)	<0.001
HbA1c	34.7 (4.6)	63.9 (19.5)	<0.001
Fasting Glucose	4.8 (0.8)	8.4 (3.2)	<0.001
Type 2 Diabetes Polygenic Risk Score	0.035 (0.94)	0.365 (0.97)	<0.001

### Sheet: Table S3
Supplementary Table 3. T2D-associated loci transferable between Europeans and British Pakistani and Bangladeshi individuals in G&H. The list of established variants were from Table S6 of the GWAS paper (PMID: 32541925). For the bottom 20 rows, the established SNPs ("Lead SNP" column) were not significant in G&H, but their proxy SNPs in the credible set ("SNP" column; LD correlation between the tw…
								G&H					UKB EUR						EUR GWAS from Vujkovic et al.						Assessment
SNP	Chromosome	Position	Other allele	Effect allele	Lead SNP	LD R2	Locus	Effect allele frequency	Odds ratio	Odds ratio (95% CI; L)	Odds ratio (95% CI; U)	P-value	Sample size	Effect allele frequency	Odds ratio	Odds ratio (95% CI; L)	Odds ratio (95% CI; U)	P-value	Sample size	Effect allele frequency	Odds ratio	Odds ratio (95% CI; L)	Odds ratio (95% CI; U)	P-value	Direction	power >0.8	power
rs10830963	11	92708710	C	G			MTNR1B	0.407895	1.16462	1.08876	1.24048	8.24e-05	244890	0.273823	1.089	1.063	1.117	1.42e-11	1042540	0.278	1.09308	1.08328	1.10288	4.57e-68	match	Yes	0.877702
rs10974438	9	4291928	A	C			GLIS3	0.4218	1.09986	1.03382	1.1659	0.00472995	242710	0.348852	1.06	1.036	1.086	1.12e-06	1042540	0.356	1.04812	1.03832	1.05792	8.99e-23	match	No	0.574938
rs11723275	4	77528821	A	C			SHROOM3	0.571743	1.08881	1.01926	1.15837	0.0164899	243663	0.469812	1.022	0.999	1.045	0.06081	1042540	0.467	1.02737	1.01757	1.03717	4.26e-09	match	No	0.127182
rs12454712	18	60845884	T	C			BCL2	0.557	0.932258	0.864975	0.999541	0.0410139	244890	0.377833	0.9449	0.923	0.9673	2.14e-06	1039830	0.383	0.959829	0.950029	0.969629	8.3e-18	match	No	0.556896
rs1260326	2	27730940	T	C			GCKR	0.741598	1.08652	1.01197	1.16107	0.0291313	244890	0.387982	0.9297	0.9084	0.9516	7.65e-10	1035400	0.595	1.06609	1.05629	1.07589	2.55e-42	match	No	0.669553
rs12625671	20	42994812	T	C			HNF4A	0.236581	1.16114	1.08084	1.24144	0.000265846	244890	0.111634	1.076	1.038	1.116	5.87e-05	1042540	0.114	1.06716	1.05344	1.08088	6.74e-19	match	No	0.635273
rs12910361	15	77782335	A	G			HMG20A	0.487591	1.07781	1.01007	1.14554	0.0301571	244696	0.297969	0.9592	0.9355	0.9836	0.001157	1042540	0.698	1.07466	1.06486	1.08446	2.97e-44	match	No	0.34377
rs17035289	4	106048291	T	C			-	0.245347	1.0871	1.01148	1.16272	0.0304248	242691	0.167883	1.004	0.9736	1.036	0.7912	1042540	0.171	1.04394	1.03218	1.0557	5.71e-12	match	No	0.0518689
rs2237895	11	2857194	A	C			KCNQ1	0.399848	1.09997	1.03269	1.16725	0.00550914	244890	0.410224	1.097	1.072	1.122	1.69e-15	1042540	0.423	1.07573	1.06593	1.08553	2.73e-54	match	Yes	0.923035
rs2336938	1	206618799	A	C			SRGAP2	0.403153	0.93035	0.862769	0.997931	0.0362787	244787	0.485172	1.039	1.016	1.062	0.0009843	1042540	0.516	0.970446	0.960646	0.980246	9.54e-11	match	No	0.290909
rs2540949	2	65284231	A	T			CEP68	0.39713	0.926653	0.858925	0.99438	0.0274884	244077	0.377617	0.9609	0.9387	0.9837	0.0008445	1042540	0.384	0.951229	0.941429	0.961029	9.19e-26	match	No	0.310499
rs256904	5	55810305	A	T			C5orf67	0.605879	1.10881	1.03994	1.17767	0.0032864	244566	0.261296	0.9436	0.9191	0.9687	1.45e-05	1042540	0.73	1.07144	1.06164	1.08124	2.55e-39	match	No	0.566732
rs34584161	13	26776999	A	G			RNF6	0.214866	0.917358	0.834921	0.999795	0.040282	244890	0.232592	0.9615	0.9362	0.9876	0.004006	1042540	0.239	0.949329	0.939529	0.959129	3.54e-22	match	No	0.228549
rs3742305	13	31036642	C	G			HMGB1	0.149868	0.909956	0.816733	1.00318	0.0472681	244781	0.260086	0.9658	0.9413	0.991	0.007991	1042540	0.271	0.970446	0.960646	0.980246	1.51e-08	match	No	0.155159
rs4714422	6	41012405	A	G			TSPO2	0.349114	1.07963	1.00717	1.15209	0.0382216	243708	0.248244	1.01	0.9835	1.037	0.4735	1042540	0.239	1.02942	1.01962	1.03922	4.81e-08	match	No	0.064446
rs4796224	17	34842521	A	G			ZNHIT3	0.510958	1.06876	1.00286	1.13466	0.0479648	243354	0.475155	1.037	1.013	1.06	0.001853	1042540	0.474	1.02532	1.01552	1.03512	2.71e-08	match	No	0.274299
rs480840	11	74625997	T	C			XRRA1	0.344819	1.0873	1.01222	1.16238	0.0288863	244320	0.421636	1.023	0.9999	1.046	0.05127	1042540	0.423	1.02532	1.01552	1.03512	4.46e-08	match	No	0.126944
rs4929965	11	2197286	A	G			TH	0.813949	0.890088	0.802978	0.977197	0.00879701	243489	0.380262	1.046	1.022	1.071	0.0001512	1039830	0.615	0.939883	0.930083	0.949683	2.46e-38	match	No	0.253363
rs55857387	16	300388	T	C			FAM234A	0.243753	0.902753	0.823487	0.98202	0.0114164	244310	0.203603	0.963	0.9359	0.9909	0.009734	1042540	0.195	0.949329	0.937569	0.961089	6.71e-19	match	No	0.23179
rs6777684	3	187741842	A	G			-	0.790654	1.08972	1.00603	1.17341	0.0441964	239954	0.380073	0.9481	0.9261	0.9707	8.91e-06	1042540	0.608	1.05866	1.04886	1.06846	3.77e-33	match	No	0.372289
rs7071943	10	93956552	T	G			CPEB3	0.441192	1.1041	1.03506	1.17314	0.00493281	244231	0.33896	0.9489	0.9264	0.9719	1.81e-05	1042540	0.653	1.04498	1.03518	1.05478	2.22e-19	match	No	0.493984
rs7619708	3	195810187	T	C			TFRC	0.185775	0.864958	0.777993	0.951923	0.00107674	244771	0.234775	0.9568	0.9316	0.9827	0.001178	1042540	0.242	0.967539	0.957739	0.977339	3.46e-10	match	No	0.255878
rs9316500	13	51094114	T	G			DLEU1	0.319181	0.920607	0.85042	0.990794	0.0208849	244890	0.297397	0.9561	0.9326	0.9802	0.0004142	1042540	0.292	0.954087	0.944287	0.963887	9.97e-21	match	No	0.349946
rs9368112	6	19718157	T	C			LNC-LBCS	0.469017	0.928846	0.861264	0.996429	0.0323005	239817	0.477926	0.9804	0.9582	1.003	0.08983	1042540	0.475	0.974335	0.964535	0.984135	2.69e-08	match	No	0.114558
rs9828772	3	129333182	C	G			-	0.0886376	0.871496	0.754484	0.988509	0.0212279	243991	0.10311	0.9616	0.9261	0.9985	0.04163	1042540	0.101	0.949329	0.933649	0.965009	2.7e-11	match	No	0.135163
rs10788575	10	89768584	G	A			-	0.127402	1.14682	1.04892	1.24473	0.00609706	244890	0.162243	1.055	1.024	1.087	0.0005101	1042540	0.149	1.03562	1.02386	1.04738	3.72e-08	match	No	0.261448
rs10998304	10	70342775	C	T			TET1	0.53932	0.894755	0.823869	0.965641	0.00210616	244882	0.455993	1.025	1.002	1.049	0.0315	1042540	0.548	0.969476	0.959676	0.979276	1.77e-11	match	No	0.151024
rs11201999	10	88124501	C	T			GRID1	0.719415	0.856411	0.778864	0.933958	8.94e-05	244564	0.47362	0.9758	0.9539	0.9982	0.03418	1042540	0.463	0.974335	0.964535	0.984135	1.25e-08	match	No	0.129331
rs1127215	1	117532790	C	T			PTGFRN	0.48169	0.923224	0.849636	0.996811	0.0333609	243245	0.419987	0.9647	0.9429	0.9871	0.002174	1042540	0.415	0.957911	0.948111	0.967711	1.93e-20	match	No	0.269319
rs113036477	12	97848227	C	T			RMST	0.0409501	0.754482	0.588403	0.920562	0.0008849	243618	0.0557747	0.9299	0.8841	0.9781	0.004832	1042540	0.062	0.930531	0.910931	0.950131	4.09e-13	match	No	0.198665
rs117001013	22	32348841	C	T			YWHAH	0.0340347	0.80039	0.584746	1.01603	0.0429982	244594	0.0823698	0.9425	0.9044	0.9822	0.004872	1042540	0.081	0.954087	0.938407	0.969767	1.44e-08	match	No	0.13043
rs13389219	2	165528876	C	T			COBLL1	0.223368	0.872604	0.793359	0.951849	0.000750248	244804	0.394877	0.9254	0.9041	0.9472	6.59e-11	1042540	0.397	0.937067	0.927267	0.946867	7.35e-44	match	No	0.686849
rs144245804	11	69453044	G	A			CCND1	0.0991968	0.771931	0.640467	0.903396	0.000113698	243888	0.0274889	0.8801	0.8158	0.9494	0.0009532	1041220	0.027	0.878095	0.848695	0.907495	1.13e-17	match	Yes	0.829301
rs1531583	4	744972	G	T			PCGF3	0.089252	1.14782	1.02822	1.26743	0.0238622	244416	0.0451795	1.107	1.046	1.172	0.0004143	1039830	0.045	1.10407	1.08251	1.12563	7.06e-19	match	No	0.572796
rs1705263	12	71523043	C	A			TSPAN8	0.422733	0.9138	0.847696	0.979904	0.00752269	244567	0.440207	0.9667	0.9449	0.989	0.003643	1042540	0.431	0.960789	0.950989	0.970589	1.22e-17	match	No	0.241017
rs17522122	14	33302882	G	T			AKAP6	0.461766	1.08751	1.01831	1.15672	0.0174927	241639	0.466612	1.023	0.9998	1.046	0.05196	1042540	0.476	1.03458	1.02478	1.04438	1.27e-13	match	No	0.135448
rs2103132	7	69782073	G	C			AUTS2	0.347958	1.08806	1.016	1.16012	0.0217092	243670	0.255116	1.048	1.021	1.075	0.0004161	1042540	0.251	1.03252	1.02272	1.04232	1.88e-09	match	No	0.383245
rs2796441	9	84308948	G	A			TLE1	0.443943	0.882172	0.816238	0.948107	0.000193977	244890	0.41464	0.9179	0.897	0.9392	2.51e-13	1042540	0.409	0.942707	0.932907	0.952507	9.96e-37	match	Yes	0.890494
rs3176466	1	51438365	C	T			CDKN2C	0.0590043	0.805172	0.663196	0.947147	0.00277536	244448	0.0936388	0.9131	0.8766	0.951	1.22e-05	1042540	0.097	0.938005	0.922325	0.953685	9.36e-16	match	No	0.374455
rs34965774	12	118412373	G	A			-	0.230974	1.09851	1.01395	1.18306	0.0294231	242360	0.136901	1.035	1.001	1.071	0.04245	1042540	0.138	1.05338	1.03966	1.0671	1.38e-14	match	No	0.189176
rs3887925	3	186665645	C	T			ST6GAL1	0.544855	1.11329	1.04742	1.17917	0.00140613	241408	0.457964	0.9613	0.9397	0.9835	0.0007089	1042540	0.545	1.04289	1.03309	1.05269	6.53e-20	match	No	0.313094
rs4984980	16	968292	G	A			LMF1	0.453232	1.07141	1.00248	1.14035	0.0498409	243061	0.197267	1.019	0.9898	1.049	0.2026	1042540	0.188	1.03562	1.02386	1.04738	3.79e-09	match	No	0.107769
rs567185	1	201763499	C	T			NAV1	0.640894	1.08155	1.01002	1.15309	0.0317112	244306	0.360556	0.9912	0.968	1.015	0.4661	1042540	0.634	1.03769	1.02789	1.04749	1.55e-14	match	No	0.0616477
rs58542926	19	19379549	C	T			TM6SF2	0.0949645	1.18336	1.07294	1.29378	0.00280484	244890	0.0742036	1.09	1.045	1.136	5.15e-05	1042540	0.075	1.09308	1.07544	1.11072	4.67e-25	match	No	0.456779
rs62492368	7	150537635	G	A			AOC1	0.451737	1.07172	1.00502	1.13841	0.041819	240228	0.315145	1.04	1.015	1.066	0.001792	1042540	0.315	1.03458	1.02478	1.04438	6.38e-12	match	No	0.308291
rs663640	18	57846077	C	T			-	0.291571	1.14334	1.07031	1.21638	0.00032446	243785	0.222098	1.057	1.029	1.086	5.04e-05	1042540	0.218	1.05127	1.03951	1.06303	1.15e-19	match	No	0.467203
rs6878122	5	76427311	G	A			AC022414.1	0.787397	0.863412	0.774666	0.952158	0.00118051	244157	0.312165	1.046	1.021	1.072	0.0002527	1039830	0.689	0.946485	0.936685	0.956285	4.6e-29	match	No	0.277422
rs72501964	4	1267203	G	T			CTBP1-DT	0.164347	0.878317	0.786905	0.969729	0.00540301	244663	0.0422305	0.9538	0.897	1.014	0.1309	1041220	0.039	0.920351	0.894871	0.945831	2.09e-10	match	No	0.261513
rs72836348	2	111888043	G	A			BCL2L11	0.0172084	0.766458	0.508319	1.0246	0.043436	242836	0.0977373	0.973	0.9369	1.011	0.1571	1042540	0.108	0.945539	0.929859	0.961219	3.2e-13	match	No	0.0586929
rs74672008	3	152451616	G	A			-	0.023651	0.791695	0.57272	1.01067	0.0365528	244806	0.034718	0.9103	0.8545	0.9697	0.003591	1041220	0.04	0.923116	0.899596	0.946636	1.38e-11	match	No	0.198576
rs7903146	10	114758349	C	T			TCF7L2	0.29711	1.36567	1.2939	1.43744	1.73e-17	244890	0.289628	1.344	1.313	1.377	6.95e-131	1042540	0.292	1.32313	1.31333	1.33293	0	match	Yes	1
rs980183	2	59311536	G	A			AC007092.1	0.769189	0.87795	0.795054	0.960845	0.00208625	243160	0.388098	1.041	1.018	1.066	0.0005893	1042540	0.606	0.96464	0.95484	0.97444	1.02e-14	match	No	0.241445
rs9873618	3	170733076	G	A			SLC2A2	0.244942	0.883217	0.805244	0.96119	0.00179864	242725	0.293839	0.9593	0.9355	0.9837	0.001185	1042540	0.291	0.94365	0.93385	0.95345	2.41e-30	match	No	0.271748
rs11922794	3	72813582	G	C			SHQ1	0.129339	0.898009	0.795695	1.00032	0.0393228	244385	0.249492	1.02	0.9936	1.047	0.1399	1042540	0.251	1.03045	1.02065	1.04025	1.46e-08	mismatch	No	0.0794695
rs34589210	2	112795492	G	A			AC093675.1	0.212534	0.895089	0.814405	0.975774	0.00709511	243564	0.14929	1.046	1.013	1.079	0.005801	1042540	0.143	1.03977	1.02605	1.05349	6.89e-09	mismatch	No	0.284211
rs8008540	14	74948180	C	T			NPC2	0.385976	1.08827	1.01941	1.15713	0.016048	241519	0.429929	0.9851	0.9628	1.008	0.1981	1042540	0.431	0.970446	0.960646	0.980246	7.99e-11	mismatch	No	0.0847276
rs10965248	9	22132878	T	C	rs10811661	0.966531	-	0.170079	0.823278	0.734227	0.912328	1.87e-05	243710	0.17608	0.8565	0.8304	0.8835	1.21e-22	NA	NA	NA	NA	NA	NA	NA	Yes	0.993153
rs11187138	10	94460281	A	G	rs1111875	0.988315	-	0.561347	0.810164	0.743619	0.876709	5.63e-10	244659	0.413546	0.9134	0.8925	0.9347	1.6e-14	NA	NA	NA	NA	NA	NA	NA	Yes	0.917725
rs11658063	17	36103872	C	G	rs11657964	0.97548	HNF1B	0.670285	0.843576	0.768662	0.91849	8.57e-06	239084	0.394647	1.073	1.048	1.098	3.19e-09	NA	NA	NA	NA	NA	NA	NA	No	0.693354
rs1211644	20	45592842	T	C	rs6066138	0.835183	EYA2	0.219716	0.918916	0.836436	1.0014	0.0444903	241809	0.26951	0.9277	0.9037	0.9523	1.96e-08	NA	NA	NA	NA	NA	NA	NA	No	0.644886
rs1215468	13	80707429	A	G	rs11616380	0.947488	AL137781.1	0.186836	0.916776	0.832909	1.00064	0.0422843	241276	0.290162	0.9194	0.8963	0.9431	9.97e-11	NA	NA	NA	NA	NA	NA	NA	No	0.693635
rs12599391	16	69605349	T	C	rs2032912	0.970179	-	0.303661	0.841616	0.768885	0.914346	3.37e-06	243494	0.403668	0.9323	0.911	0.9541	3e-09	NA	NA	NA	NA	NA	NA	NA	No	0.682214
rs13417883	2	43700154	A	G	rs13414140	0.909352	THADA	0.123703	0.901503	0.801265	1.00174	0.0426067	244420	0.112364	0.8835	0.8506	0.9176	1.52e-10	NA	NA	NA	NA	NA	NA	NA	Yes	0.868911
rs1496653	3	23454790	A	G	rs35352848	1	UBE2E2	0.247141	0.925123	0.849605	1.00064	0.0433871	244562	0.207733	0.9228	0.8968	0.9496	3.61e-08	NA	NA	NA	NA	NA	NA	NA	No	0.74066
rs2943648	2	227100490	A	G	rs2972145	0.995901	-	0.754593	1.18715	1.10641	1.2679	3.12e-05	244847	0.349588	0.9208	0.899	0.9431	1.36e-11	NA	NA	NA	NA	NA	NA	NA	No	0.76563
rs35261542	6	20675792	C	A	rs7756992	0.973313	CDKAL1	0.29021	1.25889	1.18651	1.33126	4.52e-10	243537	0.261993	1.119	1.092	1.148	1.81e-18	NA	NA	NA	NA	NA	NA	NA	Yes	0.962773
rs35841686	3	123087916	T	A	rs11708067	0.840528	ADCY5	0.200305	0.884387	0.801903	0.966871	0.00350655	244485	0.262565	0.8988	0.8756	0.9226	1.14e-15	NA	NA	NA	NA	NA	NA	NA	Yes	0.897863
rs4300038	8	118217915	G	A	rs11558471	0.948727	SLC30A8	0.247387	0.849767	0.772546	0.926988	3.6e-05	242054	0.305482	0.8838	0.8619	0.9063	5.25e-22	NA	NA	NA	NA	NA	NA	NA	Yes	0.981072
rs4689398	4	6302199	C	T	rs10937721	0.850219	WFS1	0.657644	1.10148	1.0303	1.17266	0.00777781	244236	0.408013	0.91	0.8892	0.9313	1.48e-15	NA	NA	NA	NA	NA	NA	NA	Yes	0.920295
rs62033405	16	53822387	C	T	rs1421085	0.932727	FTO	0.31288	1.13963	1.06817	1.21109	0.00033735	244787	0.38446	1.117	1.092	1.143	1.91e-21	NA	NA	NA	NA	NA	NA	NA	Yes	0.968693
rs6972516	7	15051789	G	T	rs2191349	0.813113	-	0.544555	1.1428	1.07416	1.21143	0.000137921	243360	0.475143	0.9297	0.9088	0.9511	3.33e-10	NA	NA	NA	NA	NA	NA	NA	No	0.776322
rs702814	7	28172732	C	T	rs1513272	0.946318	JAZF1	0.238938	0.886579	0.809452	0.963706	0.00221864	243664	0.489687	1.097	1.072	1.122	1.47e-15	NA	NA	NA	NA	NA	NA	NA	Yes	0.84601
rs7109575	11	72463435	G	A	rs11602873	0.992471	ARAP1	0.184733	0.898258	0.810666	0.985851	0.0163533	243447	0.153327	0.8947	0.8663	0.9241	1.39e-11	NA	NA	NA	NA	NA	NA	NA	Yes	0.903744
rs757110	11	17418477	C	A	rs5219	0.912286	KCNJ11	0.615093	0.910951	0.844479	0.977423	0.00595844	244890	0.353053	1.073	1.048	1.098	4.47e-09	NA	NA	NA	NA	NA	NA	NA	No	0.724792
rs7615045	3	185521126	A	G	rs9854769	1	IGF2BP2	0.407943	1.18186	1.11404	1.24968	1.37e-06	244852	0.327207	1.129	1.103	1.157	2.01e-23	NA	NA	NA	NA	NA	NA	NA	Yes	0.993402
rs810517	10	80942620	C	T	rs703981	0.98365	ZMIZ1	0.435052	0.930017	0.862147	0.997887	0.0361525	244840	0.459732	0.9245	0.9037	0.9457	1.24e-11	NA	NA	NA	NA	NA	NA	NA	Yes	0.830254

### Sheet: Table S4
Supplementary Table 4. Results of the trans-ancestry colocalisation analysis to assess sharing of causal variants for transferable loci. The list of established variants were from Table S6 of the GWAS paper (PMID: 32541925). For some loci, the established SNPs ("Lead SNP" column) were not significant in G&H, but their proxy SNPs in the credible set ("SNP" column; LD correlation between the two SN…
								G&H					UKBB EUR					Assessment
SNP	Chromosome	Position	Lead SNP	LD R2	Locus	Other allele	Effect allele	Effect allele frequency	Odds ratio	Odds ratio (95% CI; L)	Odds ratio (95% CI; U)	P-value	Effect allele frequency	Odds ratio	Odds ratio (95% CI; L)	Odds ratio (95% CI; U)	P-value	Power	P-value of JLIM	Shared?	Region overlap
rs2540949	2	65284231			CEP68	A	T	0.39713	0.926653	0.858925	0.99438	0.0274884	0.377617	0.9609	0.9387	0.9837	0.0008445	0.310499	0.32	No	16.3842
rs13389219	2	165528876			COBLL1	C	T	0.223368	0.872604	0.793359	0.951849	0.000750248	0.394877	0.9254	0.9041	0.9472	6.59e-11	0.686849	0.037	Yes	14.2857
rs2943648	2	227100490	rs2972145	0.995901	-	A	G	0.754593	1.18715	1.10641	1.2679	3.12e-05	0.349588	0.9208	0.899	0.9431	1.36e-11	0.76563	0.033	Yes	25.1309
rs9873618	3	170733076			SLC2A2	G	A	0.244942	0.883217	0.805244	0.96119	0.00179864	0.293839	0.9593	0.9355	0.9837	0.001185	0.271748	0.034	Yes	24.6914
rs7615045	3	185521126	rs9854769	1	IGF2BP2	A	G	0.407943	1.18186	1.11404	1.24968	1.37e-06	0.327207	1.129	1.103	1.157	2.01e-23	0.993402	0.034	Yes	20.7792
rs6777684	3	187741842			-	A	G	0.790654	1.08972	1.00603	1.17341	0.0441964	0.380073	0.9481	0.9261	0.9707	8.91e-06	0.372289	0.24	No	10.5769
rs256904	5	55810305			C5orf67	A	T	0.605879	1.10881	1.03994	1.17767	0.0032864	0.261296	0.9436	0.9191	0.9687	1.45e-05	0.566732	0.07	No	14.2857
rs35261542	6	20675792	rs7756992	0.973313	CDKAL1	C	A	0.29021	1.25889	1.18651	1.33126	4.52e-10	0.261993	1.119	1.092	1.148	1.81e-18	0.962773	0.62	No	33.8645
rs6972516	7	15051789	rs2191349	0.813113	-	G	T	0.544555	1.1428	1.07416	1.21143	0.000137921	0.475143	0.9297	0.9088	0.9511	3.33e-10	0.776322	0.054	No	16.9231
rs702814	7	28172732	rs1513272	0.946318	JAZF1	C	T	0.238938	0.886579	0.809452	0.963706	0.00221864	0.489687	1.097	1.072	1.122	1.47e-15	0.84601	0.055	No	31.0127
rs2103132	7	69782073			AUTS2	G	C	0.347958	1.08806	1.016	1.16012	0.0217092	0.255116	1.048	1.021	1.075	0.0004161	0.383245	1	No	10.8527
rs4300038	8	118217915	rs11558471	0.948727	SLC30A8	G	A	0.247387	0.849767	0.772546	0.926988	3.6e-05	0.305482	0.8838	0.8619	0.9063	5.25e-22	0.981072	0.05	No	28.2723
rs10965248	9	22132878	rs10811661	0.966531	-	T	C	0.170079	0.823278	0.734227	0.912328	1.87e-05	0.17608	0.8565	0.8304	0.8835	1.21e-22	0.993153	0.035	Yes	10.8434
rs11201999	10	88124501			GRID1	C	T	0.719415	0.856411	0.778864	0.933958	8.94e-05	0.47362	0.9758	0.9539	0.9982	0.03418	0.129331	0.61	No	10.6996
rs10788575	10	89768584			-	G	A	0.127402	1.14682	1.04892	1.24473	0.00609706	0.162243	1.055	1.024	1.087	0.0005101	0.261448	0.1	No	14.7321
rs7071943	10	93956552			CPEB3	T	G	0.441192	1.1041	1.03506	1.17314	0.00493281	0.33896	0.9489	0.9264	0.9719	1.81e-05	0.493984	0.11	No	16.092
rs11187138	10	94460281	rs1111875	0.988315	-	A	G	0.561347	0.810164	0.743619	0.876709	5.63e-10	0.413546	0.9134	0.8925	0.9347	1.6e-14	0.917725	0.044	Yes	42.3256
rs7903146	10	114758349			TCF7L2	C	T	0.29711	1.36567	1.2939	1.43744	1.73e-17	0.289628	1.344	1.313	1.377	6.95e-131	1	0.035	Yes	13.0137
rs4929965	11	2197286			TH	A	G	0.813949	0.890088	0.802978	0.977197	0.00879701	0.380262	1.046	1.022	1.071	0.0001512	0.253363	0.059	No	14.8515
rs757110	11	17418477	rs5219	0.912286	KCNJ11	C	A	0.615093	0.910951	0.844479	0.977423	0.00595844	0.353053	1.073	1.048	1.098	4.47e-09	0.724792	0.041	Yes	22.0217
rs10830963	11	92708710			MTNR1B	C	G	0.407895	1.16462	1.08876	1.24048	8.24e-05	0.273823	1.089	1.063	1.117	1.42e-11	0.877702	0.72	No	37.5723
rs1705263	12	71523043			TSPAN8	C	A	0.422733	0.9138	0.847696	0.979904	0.00752269	0.440207	0.9667	0.9449	0.989	0.003643	0.241017	0.79	No	16.9725
rs62033405	16	53822387	rs1421085	0.932727	FTO	C	T	0.31288	1.13963	1.06817	1.21109	0.00033735	0.38446	1.117	1.092	1.143	1.91e-21	0.968693	0.108	No	28.4247
rs12454712	18	60845884			BCL2	T	C	0.557	0.932258	0.864975	0.999541	0.0410139	0.377833	0.9449	0.923	0.9673	2.14e-06	0.556896	0.74	No	12.7778
rs58542926	19	19379549			TM6SF2	C	T	0.0949645	1.18336	1.07294	1.29378	0.00280484	0.0742036	1.09	1.045	1.136	5.15e-05	0.456779	0.091	No	16.0221
rs12625671	20	42994812			HNF4A	T	C	0.236581	1.16114	1.08084	1.24144	0.000265846	0.111634	1.076	1.038	1.116	5.87e-05	0.635273	0.55	No	11.2676
rs1211644	20	45592842	rs6066138	0.835183	EYA2	T	C	0.219716	0.918916	0.836436	1.0014	0.0444903	0.26951	0.9277	0.9037	0.9523	1.96e-08	0.644886	0.047	Yes	13.253

### Sheet: Table S5
Table S5: C index and 95% confidence intervals comparing 10 year prediction of type 2 diabetes between QDiabetes models A (n = 13,648), B (n = 4,334), and C (n = 864) and integrated risk tools combining each QDiabetes model with individual type 2 diabetes polygenic risk score. C indices were calculated from Cox proportional hazard models using the R package “survival.”
Model	Included participants	Number of incident type 2 diabetes cases	QDiabetes C Index	95% Confidence intervals		Integrated Risk Tool C Index	95% Confidence Intervals
QDiabetes A	13648	2807	0.691	0.681	0.701	0.702	0.692	0.712
QDiabetes B	4334	1155	0.736	0.72	0.751	0.739	0.729	0.749
QDiabetes C	864	261	0.702	0.686	0.718	0.716	0.7	0.732

### Sheet: Table S6
Table S6: Characteristics of participants after reclassification by integrated risk tool versus QDiabetes Model A alone, by whether each individual was reclassified as “higher” or “lower” risk, or there was no change in risk status. 10% was used as the threshold to determine high and low risk. Data are presented as mean (SD) unless otherwise stated. Means were compared with analysis of variance (…
	Higher (N=586)	Lower (N=466)	No Change (N=12,506)	Total (N=13648)	p value
% Developing T2D	26.8	14.9	21.6	21.6	<0.001
PRS	1.262 (0.673)	-1.183 (0.647)	-0.072 (0.952)	-0.056 (0.995)	<0.001
Age (Years)	36.046 (6.352)	41.256 (9.088)	37.817 (10.520)	37.869 (10.351)	<0.001
Female	302 (51.9%)	239 (47.6%)	6614 (53.6%)	7155 (53.3%)	0.079
Bangladeshi	410 (70.4%)	339 (67.5%)	8674 (70.3%)	9423 (70.2%)	0.371
Family history of diabetes (%)	52.1	37.8	36.3	37	<0.001
Deprivation Index	7.592 (2.008)	7.617 (2.032)	7.479 (2.110)	7.490 (2.103)	0.172
BMI	25.882 (3.114)	26.775 (3.600)	25.734 (4.691)	25.779 (4.602)	<0.001
HbA1c	37.800 (3.778)	38.000 (4.223)	39.216 (4.319)	39.128 (4.310)	0.01
Fasting Glucose	4.694 (0.578)	4.754 (0.566)	4.861 (0.748)	4.852 (0.737)	<0.001
HDL	1.153 (0.298)	1.184 (0.299)	1.203 (0.311)	1.200 (0.310)	0.001
Triglycerides	1.927 (1.802)	1.858 (1.352)	1.788 (1.309)	1.797 (1.337)	0.006
Pre-existing Conditions
GDM (%)	1.3	1	2.3	2.2	0.039
PCOS (%)	2.2	3.9	2.5	2.5	0.11
CVD (%)	0.4	1.4	2.7	2.5	<0.001
HTN (%)	0.4	2	6.5	6.1	<0.001

### Sheet: Table S7
Table S7: Number of participants reclassified as high (>10%) and low (<10%) risk of developing type 2 diabetes over 10 years of follow up by the Integrated Risk Tool (IRT) compared to QDiabetes Models A, B and C.
Model	Sex	Age	N	Qdiabetes High Risk	%	IRT High Risk	%	Reclassified Higher Risk	%	Cases Reclassified Higher Risk	%	Reclassified lower risk	%	Non-cases reclassified lower risk	%
QDA	All	All	13648	5440	39.9	5560	40.7	586	4.3	157	1.2	466	3.4	391	2.9
QDA	All	<40	9135	1937	21.2	2140	23.4	441	4.8	122	1.3	238	2.6	208	2.3
QDA	Male	<40	3857	769	19.9	866	22.5	204	5.3	63	1.6	107	2.8	93	2.4
QDA	Female	<40	5278	1168	22.1	1274	24.1	237	4.5	59	1.1	131	2.5	115	2.2
QDA	All	>40	4513	3503	77.6	3420	75.8	145	3.2	35	0.8	228	5.1	183	4.1
QDA	Male	>40	2522	1963	77.8	1906	75.6	71	2.8	20	0.8	128	5.1	102	4
QDA	Female	>40	1991	1540	77.3	1514	76	74	3.7	15	0.8	100	5	81	4.1
QDB	All	All	4334	1912	44.1	1888	43.6	135	3.1	47	1.1	158	3.6	126	2.9
QDB	All	<40	2095	504	24.1	530	25.3	76	3.6	29	1.4	49	2.3	42	2
QDB	Male	<40	634	168	26.5	173	27.3	26	4.1	10	1.6	21	3.3	20	3.2
QDB	Female	<40	1461	336	23	357	24.4	50	3.4	19	1.3	28	1.9	22	1.5
QDB	All	>40	2239	1408	62.9	1358	60.7	59	2.6	18	0.8	109	4.9	84	3.8
QDB	Male	>40	1095	734	67	715	65.3	31	2.8	7	0.6	50	4.6	39	3.6
QDB	Female	>40	1144	674	58.9	643	56.2	28	2.4	11	1	59	5.2	45	3.9
QDC	All	All	864	557	64.5	557	64.5	37	4.3	9	1	37	4.3	34	3.9
QDC	All	<40	344	151	43.9	164	47.7	26	7.6	7	2	13	3.8	12	3.5
QDC	Male	<40	75	27	36	28	37.3	5	6.7	1	1.3	4	5.3	4	5.3
QDC	Female	<40	269	124	46.1	136	50.6	21	7.8	6	2.2	9	3.3	8	3
QDC	All	>40	520	406	78.1	393	75.6	11	2.1	2	0.4	24	4.6	22	4.2
QDC	Male	>40	231	184	79.7	178	77.1	4	1.7	0	0	10	4.3	10	4.3
QDC	Female	>40	289	222	76.8	215	74.4	7	2.4	2	0.7	14	4.8	12	4.2

### Sheet: Table S8
Table S8: Cox proportional hazard models describing association between type 2 diabetes PRS and development of type 2 diabetes in 302 women with a history of gestational diabetes mellitus (GDM) but no diagnosis of type 2 diabetes at the time of study entry, and age-and BMI-matched female controls (without GDM) and male controls. Multivariate models are presented, adjusted for (1) QDiabetes score …
	Females with GDM (n = 302)				Females Without GDM (n = 906)				Males (n = 906)
	Hazard Ratio	95% Confidence intervals		P Value	Hazard Ratio	95% Confidence intervals		P Value	Hazard Ratio	95% Confidence intervals		P Value
MODEL ONE
Type 2 Diabetes PRS	1.231	1.045	1.416	0.028	1.376	1.229	1.523	0	1.335	1.175	1.494	0
QDiabetes Score	1.02	1.014	1.026	<0.001	1.034	1.028	1.039	0	1.026	1.02	1.032	0
MODEL TWO
Type 2 Diabetes PRS	1.372	1.174	1.57	0.002	1.482	1.327	1.638	0	1.415	1.247	1.583	0
Age	1.036	1.006	1.065	0.021	1.056	1.034	1.077	0	1.074	1.053	1.095	0
Ethnicity (Pakistani)	1.032	0.494	1.57	0.909	0.535	0.182	0.889	0.001	0.495	0.065	0.925	0.001
Townsend Deprivation Index	1.058	0.956	1.16	0.281	1.029	0.951	1.106	0.474	0.995	0.919	1.07	0.887
BMI	1.049	1.015	1.083	0.006	1.048	1.022	1.075	0	1.058	1.027	1.088	0
Family History of Type 2 Diabetes	0.985	0.616	1.354	0.936	1.137	0.839	1.436	0.399	1.208	0.882	1.533	0.256
Polycystic Ovarian Syndrome	1.015	0.423	1.607	0.961	1.627	1.139	2.116	0.051	NA	NA	NA	NA
Pre-existing Cardiovascular Disease	2.459	0.135	4.784	0.448	0.812	-1.208	2.832	0.84	2.32	1.152	3.489	0.158
History of Psychotic Illness	3.57	1.561	5.579	0.214	3.077	1.318	4.835	0.21	1.189	-0.39	2.767	0.83
Hypertension	4.399	3.579	5.218	<.001	2.04	1.418	2.663	0.025	0.744	-0.308	1.796	0.582
Learning Disability	NA	NA	NA	NA	NA	NA	NA	NA	NA	NA	NA	NA
Statin Prescription	0.723	-0.234	1.68	0.506	2.37	1.66	3.08	0.017	1.027	0.35	1.705	0.938
Steroid Prescription	4.411	2.417	6.404	0.145	NA	NA	NA	NA	NA	NA	NA	NA
Smoking status (non-smoker)	0.811	0.324	1.297	0.397	1.098	0.649	1.547	0.684	0.876	0.548	1.203	0.427
Atypical Antipsychotic Medication Prescription	NA	NA	NA	NA	0.981	-0.97	2.932	0.985	1.26	-0.679	3.199	0.815
